# Genetic Analysis of Primary Aldosteronism Bridging Disease Subtypes and the Phenotypic Continuum

**DOI:** 10.64898/2026.08.16.26359407

**Authors:** Daiki Tomidokoro, Fumihiko Takeuchi, Yuya Tsurutani, Yuta Tezuka, Masanori Murakami, Masahiro Nakatochi, Yuto Yamazaki, Yoshikiyo Ono, Takashi Suzuki, Ryoko Ishii, Mitsuhiro Yokota, Ken Yamamoto, Sahoko Ichihara, Hironobu Sasano, Akiyo Tanabe, Masakatsu Sone, Tetsuya Yamada, Fumitoshi Satoh, Tetsuo Nishikawa, Yukio Hiroi, Norihiro Kato

**Author notes:** Corresponding author Norihiro Kato, 1-21-1 Toyama, Shinjuku-ku, Tokyo, 162-8655, JAPAN.

## Abstract

Primary aldosteronism (PA) is a common cause of secondary hypertension. To investigate its genetic basis, we perform a trans-ancestry genome-wide association study (GWAS) meta-analysis, with subtype-specific analyses for aldosterone-producing adenoma (APA) and bilateral adrenal hyperplasia (BAH). Subsequently, we conduct genetic mediation analysis to partition PA effects on cardiovascular outcomes into blood pressure (BP)-mediated and BP-independent components. We further use a genetic risk score (GRS) to assess whether polygenic susceptibility to PA is associated with aldosterone-related traits in both population-based and PA case cohorts. We report 19 PA loci, including 13 new loci. While PA shares a broad polygenic framework across ancestries, subtype-specific heterogeneity exists, most notably at *TARID/TCF21*, which is preferentially associated with APA. A substantial proportion of the association between PA and cardiovascular disease is independent of systolic BP, particularly for heart failure and ischemic stroke. In population-based cohorts, a higher PA GRS is associated with higher systolic BP, lower serum potassium, and higher aldosterone levels, whereas in PA cases, particularly BAH, a higher GRS is linked to more severe aldosterone excess. Our results suggest that subclinical autonomous aldosterone excess exists along a continuous genetic spectrum across the population and that PA drives cardiovascular disease through substantial BP-independent pathways.
