## Supplementary Data for "Genetic Analysis of Primary Aldosteronism Bridging Disease Subtypes and the Phenotypic Continuum"

### Sheet: SD1
Supplementary Data 1. Ancestry-specific associations and heterogeneity for lead SNPs at PA risk loci.
Locus	Gene	Lead SNP	Analysis	Chr	Position (GRCh37)	RA/NRA	RAF			Association P-values			Heterogeneity Statistics
							1kGP EUR	1kGP EAS (ToMMo 54KJPN)	1kGP AFR	European	Japanese	African	HetISq	HetPVal	MR-MEGA Ancestry_hetP	MR-MEGA Residual_hetP
Locus #1	CASZ1	rs880315	Both	1	10796866	C/T	0.3569	0.64 (0.68)	0.1649	2.533e-19	3.4146e-05	0.00432	0	0.5072	0.546451	0.0216133
Locus #2	WNT2B	rs10776752	Both	1	113044328	T/G	0.0765	0.27 (0.29)	0.0378	3.508e-13	3.21418e-09	0.17	0	0.4564	0.431484	0.824805
Locus #3	KCNK3	rs1731249	Both	2	26920025	T/A	0.4076	0.76 (0.77)	0.8608	2.854e-11	9.81183e-06	0.116	53.3	0.1176	0.119435	0.946501
Locus #4	CACNA1D	rs3821843	Both	3	53558012	A/G	0.6899	0.46 (0.44)	0.9032	2.963e-05	4.96935e-06	0.0215	38.6	0.1962	0.175991	0.0568657
Locus #5	CLRN1	rs7628902	MR-MEGA	3	150675697	T/C	0.8141	0.58 (0.63)	0.5129	0.02053	0.000745315	4.24e-06	93.9	7.162e-08	7.53027e-08	0.884569
Locus #6	CXXC4a	rs71599015	METAL	4	105634811	A/G	0.9682	1.00 (1.00)	0.9985	4.643e-08	–	–	0	1	–
Locus #7	FBN2	rs1004965	Both	5	127814937	C/T	0.2893	0.22 (0.25)	0.6785	8.271e-12	2.95243e-08	0.000171	40.4	0.1868	0.185031	0.785285
Locus #8	RSPO3	rs4897196	METAL	6	127225202	T/A	0.4085	0.67 (0.62)	0.1876	0.0001986	0.000207038	0.000506	48.8	0.142	0.147757	0.272746
		rs12663110	MR-MEGA	6	127219931	C/T	0.4085	0.67 (0.62)	0.1997	0.0002757	0.00025633	0.000239	54.4	0.1115	0.115427	0.251899
Locus #9	TARID/TCF21	rs12192720	Both	6	134195719	G/A	0.7097	0.50 (0.51)	0.5454	1.416e-10	2.43478e-05	0.000264	0	0.9838	0.993942	0.256158
Locus #10	HOTTIP	rs3735533	Both	7	27245893	C/T	0.9394	0.58 (0.59)	0.997	2.806e-08	1.08893e-11	0.0679	0	0.7421	0.7258	0.623371
Locus #11	RPL23AP53b	rs2906331	METAL	8	194884	C/T	0.6302	0.48 (0.50)	0.2269	0.0003041	0.537876	0.00207	40.4	0.1867	0.167752	0.365833
Locus #12	LRMDA	rs7072873	METAL	10	77210191	C/T	0.4702	0.45 (0.48)	0.7156	7.78e-05	0.000985009	0.0238	0	0.5852	0.579552	0.0727198
Locus #13	SLKa	rs9419958	Both	10	105675946	T/C	0.1302	0.02 (0.00)	0.5885	2.18e-07	–	0.000641	0	0.667	0.353998	0.260986
Locus #14	LSP1	rs4980379	Both	11	1888614	T/C	0.3897	0.63 (0.62)	0.087	6.746e-14	0.00489553	0.0962	0	0.4271	0.435441	0.356837
Locus #15	TBX3	rs35429	METAL	12	115555867	A/G	0.6024	0.75 (0.74)	0.4856	3.289e-08	0.00206457	0.00562	0	0.8753	0.856605	0.655089
		rs35436	MR-MEGA	12	115554523	C/T	0.6044	0.75 (0.74)	0.4962	3e-08	0.00204291	0.00641	0	0.8409	0.820685	0.662189
Locus #16	RXFP2	rs9603367	METAL	13	32175002	T/C	0.4622	0.09 (0.08)	0.0628	2.9e-31	0.528354	7.1e-06	73.8	0.02185	0.0136991	0.0356128
		rs627879	MR-MEGA	13	32099925	C/A	0.5994	0.60 (0.55)	0.4849	3.83e-34	0.758626	5.12e-06	94.2	3.448e-08	1.85e-08	0.0289358
Locus #17	KLF5a	rs78716205	Both	13	73832307	A/G	0.0398	0.00 (0.00)	0.0053	2.453e-10	–	0.0154	0	0.6439	0.844571	0.376616
Locus #18	ABHD17C	rs2245049	METAL	15	80997197	C/T	0.6968	0.31 (0.31)	0.1929	1.805e-06	0.00240143	0.118	0	0.5909	0.633032	0.112988
Locus #19	MEX3C	rs11082867	METAL	18	48790842	C/A	0.3171	0.19 (0.16)	0.0272	8.939e-07	0.0668359	0.0123	0	0.6213	0.662407	0.4695
a These three loci could not be tested for ancestral heterogeneity in MR-MEGA across all three populations because the variants are rare or absent in one or more group(s). For rs9419958 (SLK) and rs78716205 (KLF5), the heterogeneity statistics are based on cohorts excluding the Japanese.
b rs2906331 was used as a proxy SNP because the trans-ancestry lead SNP at this locus (rs71512836) was absent from the Japanese dataset.

### Sheet: SD2
Supplementary Data 2. Trans-ancestry fine-mapping and functional annotation of PA risk loci.
Locus ID	Prioritized Gene	SuSiEx Results														Annotation
		CS ID	CS Length	CS Purity	Post-hoc Probability			SNP	Position (GRCh37)	Ref/Alt	PIP	Ref Allele Freq	β	SE	-log10P	RegulomeDB		ForgeDB
					European	Japanese	African									Rank	Adrenal Gland Score	Score
Locus #1	CASZ1	1	1	1	1	0.999037	0.929617	rs880315	1:10796866	T/C	0.963207	0.64,0.36,0.84	-0.14,-0.12,-0.10	0.02,0.03,0.04	18.5,4.4,2.4	4	0.28364	10
Locus #2	WNT2B	1	4	0.986439	1	0.999999	0.411871	rs12037987	1:113042822	T/C	0.0671006	0.92,0.72,0.96	-0.20,-0.19,-0.09	0.03,0.03,0.07	11.6,8.8,0.7	1f	0.11592	7
								rs12038119	1:113043423	A/G	0.12515	0.92,0.73,0.94	-0.20,-0.19,-0.07	0.03,0.03,0.06	11.7,9.1,0.7	1f	0.16387	4
								rs10776752	1:113044328	G/T	0.503607	0.92,0.73,0.96	-0.21,-0.19,-0.10	0.03,0.03,0.07	12.4,8.9,0.8	1f	0.29464	8
								rs3790604	1:113046879	C/A	0.302898	0.92,0.73,NA	-0.21,-0.19,NA	0.03,0.03,NA	12.3,8.6,NA	1f	0.15023	8
Locus #3	KCNK3	1	13	0.978602	1	0.999464	0.406838	rs1275984	2:26911509	A/C	0.0202537	0.41,0.76,0.86	0.10,0.14,0.06	0.02,0.03,0.04	9.7,4.6,1.0	1f	0.16387	8
								rs736699	2:26913930	A/G	0.0346793	0.41,0.76,0.86	0.10,0.14,0.07	0.02,0.03,0.04	9.8,4.6,1.1	1f	0.32264	6
								rs12476527	2:26915624	G/T	0.0266436	0.41,0.76,0.81	0.10,0.14,0.05	0.02,0.03,0.03	9.8,4.7,0.9	2b	0.2496	8
								rs35021474	2:26916844	C/G	0.0198571	0.41,0.76,0.82	0.10,0.14,0.05	0.02,0.03,0.04	9.7,4.7,0.9	2b	0.28413	9
								rs1275980	2:26916969	C/T	0.0389847	0.41,0.76,0.86	0.10,0.14,0.06	0.02,0.03,0.04	9.9,4.7,0.9	1f	0.09347	9
								rs1275982	2:26919089	C/T	0.0844216	0.41,0.76,0.86	0.10,0.14,0.06	0.02,0.03,0.04	10.2,4.7,0.9	1f	0.32264	8
								rs1731249	2:26920025	T/A	0.217267	0.41,0.76,0.86	0.10,0.14,0.06	0.02,0.03,0.04	10.5,4.9,0.9	1f	0.09715	7
								rs1275978	2:26923095	C/T	0.133398	0.41,0.76,0.86	0.10,0.14,0.06	0.02,0.03,0.04	10.3,4.9,1.0	1f	0.18189	8
								rs1275979	2:26923568	T/C	0.138423	0.41,0.76,0.86	0.10,0.14,0.07	0.02,0.03,0.04	10.2,4.9,1.0	1b	0.01835	8
								rs13394970	2:26929282	T/G	0.103572	0.41,0.76,0.46	0.10,0.15,0.02	0.02,0.03,0.03	10.1,5.3,0.3	1f	0.25817	8
								rs1731243	2:26930411	C/T	0.056292	0.41,0.76,0.86	0.10,0.15,0.06	0.02,0.03,0.04	9.7,5.2,0.8	1b	0.61182	10
								rs2586886	2:26932031	C/T	0.0538757	0.41,0.76,0.45	0.10,0.15,0.03	0.02,0.03,0.03	9.6,5.4,0.6	1f	0.25817	7
								rs1275923	2:26932796	C/T	0.0268231	0.41,0.76,0.86	0.10,0.15,0.06	0.02,0.03,0.04	9.3,5.2,0.9	1f	0.41222	10
Locus #4	CACNA1D	1	1	1	0.993936	0.995382	0.695063	rs3821843	3:53558012	G/A	0.976886	0.31,0.54,0.10	-0.07,-0.13,-0.11	0.02,0.03,0.05	4.5,5.4,1.7	5	0.06266	7
Locus #5	CLRN1	1	3	0.900386	0.733265	0.977488	0.989178	rs7628902	3:150675697	T/C	0.796714	0.81,0.58,0.51	-0.05,0.09,0.13	0.02,0.03,0.03	1.7,3.1,5.4	6	0.10599	5
								rs62282743	3:150676359	A/G	0.125072	0.83,0.61,0.50	-0.04,0.10,0.11	0.02,0.03,0.03	1.2,3.6,4.5	5	0.03977	4
								rs62284766	3:150696778	G/C	0.0300946	0.84,0.62,0.64	-0.04,0.10,0.11	0.02,0.03,0.03	1.3,3.6,3.7	1f	0.10002	7
Locus #6	CXXC4	1	1	1	0.98946	0.499208	0.49796	rs71599015	4:105634811	A/G	0.994535	0.97,NA,NA	0.24,NA,NA	0.04,NA,NA	7.3,NA,NA	7	0.05443	NA
Locus #7	FBN2	1	7	0.96265	1	0.999985	0.990338	rs1004965	5:127814937	T/C	0.403364	0.71,0.78,0.32	-0.11,-0.19,-0.11	0.02,0.03,0.03	11.1,7.9,3.8	1b	0.29264	6
								rs1529866	5:127816069	G/A	0.338216	0.71,0.78,0.32	-0.11,-0.19,-0.11	0.02,0.03,0.03	11.0,8.0,3.7	1f	0.06583	6
								rs6595829	5:127817651	C/A	0.0974523	0.71,0.78,0.37	-0.12,-0.19,-0.09	0.02,0.03,0.03	11.1,8.0,3.0	1f	0.1475	6
								rs6595835	5:127860749	C/T	0.040316	0.72,0.77,0.29	-0.12,-0.18,-0.11	0.02,0.03,0.03	11.1,7.2,3.5	1f	0.05884	7
								rs62390666	5:127864312	T/C	0.0359237	0.72,0.77,0.29	-0.12,-0.18,-0.11	0.02,0.03,0.03	11.0,7.2,3.5	1f	0.10372	6
								rs7726795	5:127865085	T/C	0.021216	0.72,0.77,0.24	-0.11,-0.18,-0.11	0.02,0.03,0.03	10.9,7.2,3.4	1f	0.0309	9
								rs6595838	5:127868199	G/A	0.0260955	0.72,0.77,0.24	-0.12,-0.18,-0.11	0.02,0.03,0.03	11.0,7.2,3.3	1f	0.10372	8
Locus #9	TARID/TCF21	1	4	1	1	0.999314	0.933073	rs2105092	6:134184972	G/A	0.292776	0.71,0.50,0.54	0.11,0.12,0.10	0.02,0.03,0.03	9.8,4.5,3.6	7	0.15191	4
								rs12192720	6:134195719	G/A	0.366624	0.71,0.50,0.55	0.11,0.12,0.10	0.02,0.03,0.03	9.9,4.6,3.6	1f	0.09712	8
								rs7769954	6:134196381	A/G	0.135785	0.71,0.50,0.54	0.11,0.12,0.09	0.02,0.03,0.03	9.8,4.7,3.2	7	0.15191	8
								rs12524865	6:134196674	C/A	0.157564	0.71,0.50,0.54	0.11,0.12,0.09	0.02,0.03,0.03	9.8,4.7,3.2	1f	0.16387	7
Locus #10	HOTTIP	1	6	0.999972	0.999972	1	0.494458	rs1859168	7:27242359	A/C	0.154161	0.06,0.42,NA	-0.18,-0.19,NA	0.03,0.03,NA	7.4,10.8,NA	1f	0.17812	8
								rs2023843	7:27243221	C/T	0.076911	0.06,0.42,0.11	-0.18,-0.19,-0.08	0.03,0.03,0.04	7.4,10.6,1.1	1f	0.17812	8
								rs2023844	7:27243238	G/A	0.0838037	0.06,0.42,NA	-0.17,-0.19,NA	0.03,0.03,NA	7.3,10.6,NA	1f	0.17812	8
								rs4722675	7:27243962	A/G	0.200146	0.06,0.41,NA	-0.18,-0.19,NA	0.03,0.03,NA	7.6,10.8,NA	1f	0.17812	8
								rs929250	7:27245101	G/T	0.146965	0.06,0.42,NA	-0.18,-0.19,NA	0.03,0.03,NA	7.6,10.6,NA	1f	0.18323	10
								rs3735533	7:27245893	T/C	0.325042	0.06,0.42,NA	-0.18,-0.19,NA	0.03,0.03,NA	7.5,11.0,NA	1f	0.15228	9
Locus #11	RPL23AP53	1	3	0.725855	0.983907	0.432015	0.942771	rs71512836	8:156284	C/A	0.347657	0.33,NA,0.69	-0.07,NA,-0.11	0.02,NA,0.03	4.8,NA,3.7	1f	0.16387	8
								rs11776856	8:156703	C/T	0.297032	0.34,NA,0.70	-0.07,NA,-0.11	0.02,NA,0.03	4.7,NA,3.7	1a	0.30211	8
								rs59300324	8:244323	G/C	0.307524	0.69,0.56,0.73	0.08,-0.02,0.10	0.02,0.03,0.03	5.6,0.4,2.8	7	0.15191	7
Locus #13	SLK	1	8	0.882272	0.997787	0.471747	0.887949	rs1265164	10:105674854	A/G	0.0770804	0.13,NA,0.59	0.11,NA,0.09	0.02,NA,0.03	6.4,NA,2.8	1f	0.27894	8
								rs9419958	10:105675946	T/C	0.2851	0.13,NA,0.59	0.12,NA,0.09	0.02,NA,0.03	6.6,NA,3.2	1f	0.32264	9
								rs9420907	10:105676465	C/A	0.227252	0.13,NA,0.60	0.12,NA,0.09	0.02,NA,0.03	6.6,NA,3.1	1f	0.32264	8
								rs4387287	10:105677897	A/C	0.119056	0.15,0.18,0.72	0.11,0.05,0.09	0.02,0.04,0.03	6.6,0.9,2.7	1f	0.33882	10
								rs2488002	10:105679341	C/T	0.149902	0.16,0.18,0.72	0.11,0.06,0.10	0.02,0.04,0.03	6.6,0.9,2.8	1b	0.22928	6
								rs7907606	10:105680632	T/G	0.00694132	0.84,0.82,0.46	-0.11,-0.05,-0.06	0.02,0.04,0.03	6.3,0.8,1.4	7	0.2308	6
								rs11813268	10:105682296	C/T	0.0833084	0.84,0.82,0.28	-0.11,-0.05,-0.09	0.02,0.04,0.03	6.7,0.8,2.5	1f	0.16354	5
								rs11591710	10:105687632	A/C	0.00550991	0.87,NA,0.70	-0.12,NA,-0.05	0.02,NA,0.03	6.3,NA,1.0	1f	0.06583	7
Locus #14	LSP1	1	5	0.816231	1	0.865888	0.560087	rs2137320	11:1884342	G/A	0.0210922	0.58,0.37,0.84	-0.11,-0.08,-0.09	0.02,0.03,0.04	11.2,2.3,1.9	1f	0.25817	10
								rs569550	11:1887068	T/G	0.082379	0.59,0.28,0.88	-0.11,-0.05,-0.10	0.02,0.03,0.04	12.6,1.1,1.7	1f	0.32264	7
								rs4980379	11:1888614	C/T	0.694068	0.61,0.37,0.91	-0.12,-0.08,-0.08	0.02,0.03,0.05	13.2,2.3,1.0	4	0.41777	8
								rs686722	11:1891722	C/T	0.105079	0.62,0.36,0.91	-0.11,-0.08,-0.09	0.02,0.03,0.05	12.4,2.3,1.1	1b	0.12867	10
								rs562434	11:1892930	G/A	0.0645882	0.63,0.37,0.91	-0.11,-0.08,-0.09	0.02,0.03,0.05	12.0,2.3,1.2	1f	0.09347	7
Locus #15	TBX3	1	6	0.994624	0.999974	0.951356	0.889065	rs35444	12:115552437	A/G	0.134919	0.60,0.75,0.58	0.09,0.10,0.07	0.02,0.03,0.03	7.5,2.6,2.1	7	0.08269	5
								rs35443	12:115552878	G/C	0.158726	0.60,0.75,0.50	0.09,0.10,0.07	0.02,0.03,0.03	7.5,2.6,2.1	7	0.05443	2
								rs35441	12:115553115	C/T	0.178517	0.60,0.75,0.50	0.09,0.10,0.07	0.02,0.03,0.03	7.5,2.6,2.2	7	0.09283	2
								rs35436	12:115554523	C/T	0.169237	0.60,0.75,0.50	0.09,0.10,0.07	0.02,0.03,0.03	7.5,2.6,2.2	6	0.11935	2
								rs35429	12:115555867	A/G	0.179059	0.60,0.75,0.49	0.09,0.10,0.08	0.02,0.03,0.03	7.5,2.6,2.3	5	0.06266	4
								rs35427	12:115556307	T/G	0.144468	0.60,0.75,0.48	0.09,0.10,0.08	0.02,0.03,0.03	7.5,2.6,2.2	2b	0.38161	4
Locus #16	RXFP2	1	24	0.918851	1	0.484213	0.808974	rs627879	13:32099925	C/A	0.0187569	0.60,0.60,0.48	0.19,0.01,0.12	0.02,0.03,0.03	33.3,0.1,5.3	1f	0.16354	6
								rs17068163	13:32111331	C/T	0.0445915	0.58,0.63,0.58	0.20,-0.01,0.06	0.02,0.03,0.03	36.1,0.2,1.5	1f	0.06618	8
								rs9315133	13:32112327	G/T	0.019367	0.58,0.63,0.58	0.20,-0.01,0.05	0.02,0.03,0.03	36.1,0.2,1.1	1b	0.35061	8
								rs4943533	13:32113532	G/A	0.0769281	0.58,0.63,0.58	0.20,-0.01,0.06	0.02,0.03,0.03	36.4,0.2,1.5	1f	0.24896	7
								rs1535532	13:32114398	T/C	0.0598648	0.58,0.63,0.58	0.20,-0.01,0.05	0.02,0.03,0.03	36.8,0.2,1.2	1f	0.24896	8
								rs9603253	13:32114759	T/G	0.0313023	0.58,0.63,0.58	0.20,-0.01,0.05	0.02,0.03,0.03	36.4,0.2,1.2	1b	0.29264	7
								rs9594232	13:32118898	A/T	0.0266189	0.58,0.63,0.58	0.20,-0.01,0.05	0.02,0.03,0.03	36.4,0.1,1.2	1f	0.01182	8
								rs12427467	13:32124747	A/G	0.0440583	0.58,0.63,0.58	0.20,-0.01,0.06	0.02,0.03,0.03	36.4,0.1,1.5	7	0.15191	4
								rs4943541	13:32126339	A/T	0.0378727	0.58,0.63,0.58	0.20,-0.01,0.06	0.02,0.03,0.03	36.3,0.1,1.5	1f	0.26604	7
								rs1410810	13:32128476	G/A	0.0517451	0.58,0.63,0.58	0.20,-0.01,0.06	0.02,0.03,0.03	36.4,0.1,1.5	7	0.15191	4
								rs1410809	13:32129800	A/G	0.0268496	0.58,0.63,0.58	0.20,-0.01,0.06	0.02,0.03,0.03	36.2,0.1,1.4	6	0.05321	6
								rs7326026	13:32130730	G/A	0.0736361	0.58,0.63,0.50	0.20,-0.01,0.06	0.02,0.03,0.03	36.4,0.1,1.4	1f	0.06583	8
								rs9603287	13:32135025	T/A	0.10907	0.58,0.61,0.51	0.20,-0.01,0.06	0.02,0.03,0.03	36.2,0.1,1.6	7	0.15191	4
								rs9594244	13:32136185	G/T	0.0657725	0.58,0.61,0.58	0.20,-0.01,0.07	0.02,0.03,0.03	36.1,0.1,1.8	7	0.15191	4
								rs1328946	13:32137988	T/A	0.0329105	0.58,0.61,0.50	0.20,-0.01,0.05	0.02,0.03,0.03	36.2,0.1,1.3	7	0.15191	4
								rs1328945	13:32138103	C/G	0.0275741	0.58,0.61,0.50	0.20,-0.01,0.05	0.02,0.03,0.03	36.2,0.1,1.3	7	0.15191	7
								rs1590805	13:32138792	A/T	0.0203693	0.58,0.61,0.58	0.20,-0.01,0.06	0.02,0.03,0.03	36.2,0.1,1.4	7	0.15191	5
								rs7321188	13:32139017	G/A	0.0311574	0.58,0.61,0.50	0.20,-0.01,0.05	0.02,0.03,0.03	36.2,0.1,1.3	7	0.15191	4
								rs7325432	13:32139058	A/G	0.0316901	0.58,0.61,0.50	0.20,-0.01,0.05	0.02,0.03,0.03	36.2,0.1,1.4	7	0.15191	6
								rs9594249	13:32140834	A/G	0.0292102	0.58,0.61,0.50	0.20,0.00,0.05	0.02,0.03,0.03	36.2,0.0,1.3	1f	0.06583	4
								rs3848099	13:32141187	T/A	0.0190022	0.58,0.61,0.58	0.20,-0.01,0.06	0.02,0.03,0.03	36.2,0.1,1.4	6	0.09016	4
								rs9594250	13:32141267	C/T	0.0363686	0.58,0.61,0.50	0.20,0.00,0.05	0.02,0.03,0.03	36.4,0.0,1.3	6	0.07981	6
								rs7139513	13:32141417	A/G	0.029664	0.58,0.61,0.50	0.20,0.00,0.05	0.02,0.03,0.03	36.2,0.0,1.4	6	0.09311	4
								rs10219812	13:32142838	A/T	0.0169757	0.58,0.61,0.58	0.20,-0.01,0.06	0.02,0.03,0.03	36.1,0.1,1.4	1f	0.06583	8
		2	3	0.995808	0.141707	0.998671	1	rs9547890	13:32086908	G/C	0.410131	0.86,0.74,0.82	-0.07,-0.11,-0.20	0.02,0.03,0.04	3.1,3.1,8.1	5	0	5
								rs9576284	13:32090848	G/T	0.350325	0.86,0.73,0.82	-0.07,-0.10,-0.20	0.02,0.03,0.04	3.1,3.1,8.1	6	0.06981	4
								rs17076258	13:32093070	G/A	0.228064	0.86,0.73,0.81	-0.07,-0.10,-0.20	0.02,0.03,0.03	2.9,2.8,8.2	5	0.03977	4
		3	4	1	1	0.41976	1	rs1869800	13:32180136	C/T	0.602708	0.54,0.91,0.79	-0.18,-0.03,-0.13	0.02,0.05,0.03	30.8,0.3,3.7	1f	0.06583	6
								rs7983337	13:32181534	C/T	0.100278	0.54,0.91,0.79	-0.18,-0.03,-0.12	0.02,0.05,0.03	29.9,0.3,3.7	1f	0.06583	7
								rs9603376	13:32181957	C/A	0.158166	0.54,0.91,0.78	-0.18,-0.03,-0.12	0.02,0.05,0.03	30.0,0.3,3.8	1f	0.06583	7
								rs9603383	13:32183332	C/T	0.133094	0.54,0.91,0.78	-0.18,-0.03,-0.12	0.02,0.05,0.03	29.8,0.3,3.8	1f	0.06583	6
Locus #17	KLF5	1	14	0.976286	0.999894	0.499969	0.410682	rs12428790	13:73821679	G/A	0.0350336	0.96,NA,0.92	-0.24,NA,-0.02	0.04,NA,0.05	9.4,NA,0.2	4	0.18004	5
								rs79716751	13:73821910	G/A	0.0366305	0.96,NA,0.88	-0.24,NA,0.04	0.04,NA,0.04	9.2,NA,0.5	6	0.06715	4
								rs79944483	13:73825919	A/G	0.0823983	0.96,NA,NA	-0.24,NA,NA	0.04,NA,NA	9.4,NA,NA	2b	0.29279	6
								rs78474310	13:73826901	A/G	0.102337	0.96,NA,NA	-0.25,NA,NA	0.04,NA,NA	9.5,NA,NA	7	0.05443	4
								rs78148707	13:73827580	A/G	0.0831056	0.96,NA,NA	-0.24,NA,NA	0.04,NA,NA	9.4,NA,NA	5	0.06973	5
								rs1571557	13:73828680	T/C	0.0144272	0.04,NA,0.16	0.24,NA,0.01	0.04,NA,0.04	9.1,NA,0.1	5	0.03977	6
								rs9543292	13:73830066	A/G	0.0164684	0.04,NA,0.16	0.24,NA,0.01	0.04,NA,0.04	9.2,NA,0.1	5	0.03977	5
								rs7981842	13:73830609	T/C	0.0240405	0.04,NA,0.16	0.24,NA,0.01	0.04,NA,0.04	9.3,NA,0.1	5	0.03977	7
								rs8002585	13:73830753	A/G	0.026028	0.04,NA,0.16	0.24,NA,0.01	0.04,NA,0.04	9.4,NA,0.1	5	0.03977	6
								rs78716205	13:73832307	G/A	0.136923	0.96,NA,NA	-0.25,NA,NA	0.04,NA,NA	9.6,NA,NA	4	0.19569	6
								rs76649941	13:73832681	A/G	0.114485	0.96,NA,NA	-0.25,NA,NA	0.04,NA,NA	9.5,NA,NA	5	0.03977	4
								rs7994179	13:73833190	G/T	0.0225676	0.04,NA,0.16	0.24,NA,0.01	0.04,NA,0.04	9.3,NA,0.1	4	0.20839	6
								rs80042079	13:73833256	G/A	0.120583	0.96,NA,NA	-0.25,NA,NA	0.04,NA,NA	9.5,NA,NA	4	0.18004	4
								rs74429862	13:73835158	A/G	0.137727	0.96,NA,NA	-0.25,NA,NA	0.04,NA,NA	9.6,NA,NA	7	0.05443	4
		2	25	0.658768	0.890547	0.754426	0.405924	rs9565001	13:74063184	A/G	0.00074577	0.76,0.41,0.49	-0.06,-0.08,-0.02	0.02,0.03,0.03	2.8,2.2,0.3	7	0.15191	6
								rs9565002	13:74063614	T/C	0.000680027	0.76,0.41,0.47	-0.06,-0.08,-0.01	0.02,0.03,0.03	2.8,2.2,0.2	7	0.15191	4
								rs9565003	13:74065562	A/G	0.0124614	0.80,0.38,0.51	-0.08,-0.08,-0.01	0.02,0.03,0.03	4.3,2.4,0.2	1f	0.26506	7
								rs1415413	13:74065754	T/C	0.0136839	0.79,0.38,0.54	-0.08,-0.08,-0.01	0.02,0.03,0.03	4.3,2.4,0.2	1f	0.06583	8
								rs1125789	13:74073544	A/C	0.00132894	0.14,0.05,0.16	0.08,0.08,0.08	0.02,0.06,0.04	3.3,0.7,1.6	1f	0.03547	6
								rs3904775	13:74076138	A/G	0.0682455	0.21,0.46,0.21	0.09,0.03,0.06	0.02,0.03,0.03	6.3,0.6,1.2	1f	0.06583	7
								rs3861123	13:74077113	A/G	0.000551985	0.14,0.05,0.11	0.08,0.08,0.04	0.02,0.06,0.04	3.7,0.6,0.4	1f	0.16354	8
								rs9543386	13:74077156	G/C	0.0214967	0.22,0.50,0.36	0.09,0.04,0.02	0.02,0.03,0.03	6.2,0.7,0.4	1f	0.16354	6
								rs3861124	13:74079010	C/T	0.000894852	0.15,0.05,0.22	0.08,0.08,0.04	0.02,0.06,0.03	3.8,0.6,0.7	7	0.15191	6
								rs3861125	13:74080048	G/A	0.000974198	0.15,0.05,0.11	0.08,0.08,0.03	0.02,0.06,0.04	4.0,0.6,0.3	7	0.15191	7
								rs3904774	13:74080133	T/C	0.0217408	0.27,0.64,0.61	0.07,0.10,0.02	0.02,0.03,0.03	3.9,3.2,0.3	6	0.0266	7
								rs4053534	13:74081657	G/T	0.00101088	0.15,0.05,0.12	0.08,0.08,0.03	0.02,0.06,0.04	4.0,0.6,0.3	7	0.15191	4
								rs2325511	13:74081733	T/G	0.17892	0.26,0.64,0.40	0.07,0.10,0.05	0.02,0.03,0.03	4.1,3.2,1.2	6	0	4
								rs1415411	13:74084943	C/T	0.00360301	0.14,0.05,0.16	0.09,0.08,0.06	0.02,0.06,0.04	4.2,0.7,1.0	7	0.15191	5
								rs1415410	13:74084965	C/T	0.0547367	0.15,0.19,0.31	0.08,0.11,0.05	0.02,0.04,0.03	3.8,2.8,1.0	6	0.04138	5
								rs1415409	13:74085003	T/C	0.00160762	0.14,0.05,0.16	0.08,0.08,0.06	0.02,0.07,0.04	3.9,0.7,1.0	7	0.15191	5
								rs9530200	13:74085668	A/G	0.000584865	0.14,0.05,0.11	0.08,0.08,0.02	0.02,0.07,0.04	3.9,0.7,0.2	7	0.15191	5
								rs7990410	13:74086265	G/C	0.01568	0.26,0.66,0.54	0.07,0.09,0.03	0.02,0.03,0.03	4.1,2.7,0.5	1f	0.06583	8
								rs1415408	13:74088814	G/A	0.0142112	0.27,0.66,0.54	0.07,0.09,0.03	0.02,0.03,0.03	4.0,2.7,0.5	1f	0.06583	6
								rs1337286	13:74089246	A/G	0.183115	0.23,0.66,0.51	0.08,0.09,0.04	0.02,0.03,0.03	5.4,2.7,0.8	1f	0.06583	7
								rs1337285	13:74089256	C/T	0.287967	0.23,0.66,0.51	0.09,0.09,0.04	0.02,0.03,0.03	5.6,2.7,0.8	1f	0.06583	7
								rs9600128	13:74090415	C/A	0.054275	0.23,0.69,0.53	0.08,0.08,0.03	0.02,0.03,0.03	5.5,2.0,0.5	1f	0.05779	6
								rs6562768	13:74091461	G/T	0.00115374	0.14,0.08,0.16	0.08,0.01,0.06	0.02,0.05,0.04	4.0,0.1,0.9	7	0.15191	7
								rs6562769	13:74091925	A/G	0.00639575	0.26,0.67,0.55	0.07,0.09,0.02	0.02,0.03,0.03	3.9,2.4,0.2	1f	0.06583	7
								rs9592923	13:74092320	G/T	0.00400402	0.27,0.69,0.53	0.07,0.08,0.02	0.02,0.03,0.03	3.9,2.0,0.4	1f	0.06583	7
Locus #18	ABHD17C	1	2	0.99774	0.987374	0.87484	0.3	rs2245049	15:80997197	T/C	0.644422	0.30,0.69,0.81	-0.08,-0.09,-0.05	0.02,0.03,0.03	5.7,2.7,0.9	1a	0.4017	10
								rs7177344	15:81004677	C/T	0.319531	0.70,0.31,0.56	0.08,0.09,0.01	0.02,0.03,0.03	5.8,2.8,0.2	1b	0.1037	8
Locus #19	MEX3C	1	3	0.958477	0.987981	0.605406	0.724859	rs11082866	18:48789736	A/T	0.31991	0.69,0.77,0.97	-0.08,-0.06,-0.20	0.02,0.03,0.08	6.0,1.2,1.8	7	0.05443	6
								rs11082867	18:48790842	A/C	0.354935	0.68,0.81,0.97	-0.08,-0.06,-0.21	0.02,0.04,0.08	6.1,1.2,1.9	6	0.18483	6
								rs11876341	18:48799991	A/G	0.285176	0.68,0.77,0.97	-0.08,-0.06,-0.17	0.02,0.03,0.08	6.1,1.2,1.7	2b	0.30157	7
Note: Variants with the maximum posterior inclusion probability (PIP) in each credible set are indicated in bold. For columns containing multiple values (Ref FRQ, β, SE, and -log10P), values are ordered by ancestry as follows: European, Japanese, and African.

### Sheet: SD3
Supplementary Data 3. Significant adrenal gland cis-eQTLs for lead SNPs at PA loci.
Locus ID	PA Lead SNP	Chr	Position (GRCh37)	GTEx Variant ID (GRCh38)	Target Gene ID	Gene Symbol	Biotype	eQTL P-value	NES	PA Risk Allele	Direction of Effect
Locus #3	rs1731249	2	26920025	chr2_26697157_T_A_b38	ENSG00000225378.1	AC015977.6	lncRNA	9.04362e-05	-0.306192	T	↑
					ENSG00000171303.8	KCNK3	protein_coding	1.27186e-05	0.149132		↓
Locus #7	rs1004965	5	127814937	chr5_128479244_T_C_b38	ENSG00000138829.12	FBN2	protein_coding	8.51456e-40	0.84985	C	↑
Locus #9	rs12192720	6	134195719	chr6_133874581_G_A_b38	ENSG00000118526.7	TCF21	protein_coding	1.60152e-14	0.410811	G	↓
					ENSG00000227954.7	TARID	lncRNA	6.81991e-07	0.336284		↓
Locus #11	rs71512836	8	156284	chr8_206284_C_A_b38	ENSG00000223508.5	RPL23AP53	transcribed_processed_pseudogene	1.63213e-14	-0.644181	A	↓
					ENSG00000272240.1	RP5-855D21.1	lncRNA	1.55285e-09	-0.442954		↓
					ENSG00000273402.1	RP5-855D21.2	lncRNA	1.35603e-09	-0.475638		↓
Locus #12	rs7072873	10	77210191	chr10_75450433_C_T_b38	ENSG00000148655.15	LRMDA	protein_coding	1.40692e-27	0.526733	C	↓
					ENSG00000228280.1	RP11-367B6.2	lncRNA	2.51685e-05	0.245528		↓
Locus #16	rs9603367	13	32175002	chr13_31600865_C_T_b38	ENSG00000133105.8	RXFP2	protein_coding	6.18202e-20	0.73723	T	↑
Locus #18	rs2245049	15	80997197	chr15_80704856_T_C_b38	ENSG00000136379.12	ABHD17C	protein_coding	2.63994e-08	-0.308055	C	↓
Locus #19	rs11082867	18	48790842	chr18_51264472_A_C_b38	ENSG00000176624.12	MEX3C	protein_coding	3.30159e-06	-0.234345	C	↓
Note: The direction of effect indicates whether the PA risk allele is associated with increased (↑) or decreased (↓) expression of the target gene relative to the non-risk allele.

### Sheet: SD4
Supplementary Data 4. Significant adrenal gland sQTLs for lead SNPs at PA risk loci.
Locus ID	PA Lead SNP	Chr	Position (GRCh37)	GTEx Variant ID (GRCh38)	Gene ID	Gene Symbol	Biotype	GTEx Intron ID	sQTL P-value	NES	PA Risk Allele	Direction of Effect
Locus #14	rs569550 (proxy for rs4980379)	11	1887068	chr11_1865838_T_G_b38	ENSG00000130592.17	LSP1	protein_coding	chr11:1869719:1880087:clu_9712_+	3.81654e-06	-0.50035	G	↓
								chr11:1865262:1880087:clu_9712_+	3.81654e-06	0.382723		↑
Note: The direction of effect indicates whether the PA risk allele is associated with increased (↑) or decreased (↓) splicing of the target gene relative to the non-risk allele.

### Sheet: SD5
Supplementary Data 5. PA association statistics at the 56 top SBP-associated loci in East Asians.
SBP Lead SNP					SBP Association (Meta-analysis by Takeuchi et al.)				PA Association (Present Study)
SNP	Chr	Position (GRCh37)	Effect Allele	Other Allele	β	SE	P-value	N	PA Risk Locus	OR (95% CI)	P-value
rs880315	1	10796866	C	T	0.6998	0.0697	1.095e-23	169194	CASZ1 (Locus #1)	1.29 (1.14-1.46)	3.4146e-05
rs2076460	1	27972058	G	C	0.4158	0.0704	3.579e-09	174846		0.92 (0.81-1.04)	0.160791
rs3790604	1	113046879	A	C	0.6697	0.071	4.047e-21	183562	WNT2B (Locus #2)	1.41 (1.26-1.58)	6.32252e-09
rs2990220	1	155190254	T	A	0.5511	0.083	3.208e-11	183655		1.11 (0.96-1.29)	0.172895
rs1275982	2	26919089	C	T	0.8478	0.0766	1.674e-28	174946	KCNK3 (Locus #3)	1.37 (1.19-1.58)	1.29039e-05
rs17046344	2	55023600	A	G	0.82	0.1264	8.734e-11	183722		1.55 (1.27-1.89)	3.00912e-05
rs10184428	2	165011827	A	C	0.54	0.0655	1.706e-16	181669		1.20 (1.07-1.34)	0.0016659
rs78793397	3	14947424	G	A	0.6088	0.0736	1.331e-16	174902		0.93 (0.81-1.06)	0.292345
rs664223	3	27545138	C	T	0.5181	0.0669	9.485e-15	174916		1.22 (1.09-1.37)	0.000655737
rs3774442	3	53587059	C	A	0.8601	0.1152	8.166e-14	174936	CACNA1D (Locus #4)	1.34 (1.11-1.60)	0.00261048
rs16998073	4	81184341	T	A	0.925	0.069	5.746e-41	179003		0.92 (0.82-1.05)	0.207051
rs17010957	4	86719165	C	T	0.4189	0.0756	2.955e-08	183476		1.21 (1.07-1.38)	0.00419904
rs13112725	4	106911742	C	G	0.3837	0.0691	2.757e-08	183687		1.03 (0.92-1.16)	0.580246
rs4834497	4	111360689	C	T	0.3714	0.0658	1.621e-08	181830		1.12 (1.00-1.25)	0.0486295
rs2219538	4	156683281	G	A	0.4936	0.0885	2.419e-08	180118		1.12 (0.95-1.31)	0.181071
rs1177765	5	32829929	C	T	0.4694	0.0648	4.463e-13	183513		1.03 (0.92-1.16)	0.586048
rs112862634	5	87970352	C	G	0.4079	0.0636	1.459e-10	183741		1.18 (1.06-1.32)	0.00345017
rs7705439	5	127824585	G	A	0.4497	0.0793	1.429e-08	183784	FBN2 (Locus #7)	1.38 (1.23-1.55)	1.39875e-07
rs112639668a	6	31333939	A	G	0.4277	0.0759	1.729e-08	183777		1.12 (0.97-1.30)	0.112352
rs4714678	6	43342591	A	G	0.5681	0.0663	1.076e-17	183696		1.06 (0.95-1.20)	0.305051
rs1105955	6	127147168	A	T	0.397	0.0642	6.246e-10	183631	RSPO3 (Locus #8)	1.18 (1.06-1.32)	0.00281929
rs2107595	7	19049388	A	G	0.4189	0.0663	2.604e-10	182989		1.01 (0.89-1.14)	0.911935
rs4722675	7	27243962	G	A	0.4453	0.0646	5.649e-12	183112	HOTTIP (Locus #10)	1.49 (1.33-1.68)	1.6531e-11
rs4726459	7	139459895	A	G	0.4391	0.0717	9.008e-10	183044		0.99 (0.88-1.12)	0.872845
rs66576886	8	76860027	G	A	0.4343	0.0634	7.615e-12	183782		1.21 (1.07-1.35)	0.00142456
rs11784933	8	140926603	C	T	0.3909	0.0716	4.837e-08	183770		1.02 (0.89-1.17)	0.760557
rs138088171	8	144020271	C	T	0.5203	0.068	2.021e-14	181732	CYP11B2b	1.19 (1.06-1.35)	0.00400138
rs2125067	10	48434420	C	G	0.5955	0.1017	4.796e-09	179003		1.05 (0.87-1.27)	0.604103
rs7080472	10	96012950	G	T	0.3509	0.0638	3.885e-08	181755		1.01 (0.90-1.13)	0.876573
rs77420391	10	104945823	G	A	0.7592	0.0779	1.916e-22	181866		1.04 (0.91-1.18)	0.552189
rs180913	10	115738559	A	T	0.4315	0.0636	1.171e-11	183726		1.04 (0.93-1.17)	0.471687
rs1973765	11	1898664	C	T	0.6644	0.0798	8.636e-17	171011	LSP1 (Locus #14)	1.11 (0.98-1.25)	0.110426
rs4910498	11	9765503	T	A	0.4913	0.0681	5.637e-13	174943		0.99 (0.88-1.11)	0.816803
rs751985	11	61278590	C	T	0.4095	0.0646	2.291e-10	181719		1.05 (0.94-1.18)	0.360434
rs12790427	11	65384727	C	T	0.4152	0.0635	6.138e-11	183759		1.01 (0.90-1.13)	0.876995
rs6590811	11	100578884	T	C	0.4971	0.0631	3.4e-15	183781		0.98 (0.88-1.10)	0.765956
rs2305013	11	120340060	T	A	0.5884	0.0949	5.588e-10	180894		0.98 (0.83-1.16)	0.82797
rs7486387	12	12866911	G	A	0.396	0.0722	4.074e-08	174874		1.08 (0.95-1.23)	0.22517
rs78018265	12	20212660	A	G	0.6757	0.1226	3.524e-08	178363		1.08 (0.88-1.34)	0.453504
rs7134677	12	54441498	C	T	0.372	0.0666	2.315e-08	179767		1.05 (0.93-1.17)	0.446444
rs111478946	12	90058842	G	A	0.8159	0.0696	1.025e-31	181707		0.99 (0.88-1.11)	0.884342
rs79105258	12	111718231	C	A	1.0576	0.0813	1.124e-38	173425		1.10 (0.96-1.27)	0.16037
rs35436	12	115554523	C	T	0.6529	0.0733	5.047e-19	180069	TBX3 (Locus #15)	1.23 (1.08-1.40)	0.00204291
rs1535464	14	100793431	G	A	0.6101	0.1033	3.546e-09	183690		1.40 (1.08-1.82)	0.00785254
rs28840973	15	50760910	C	G	0.4771	0.0848	1.829e-08	174924		1.09 (0.94-1.27)	0.234065
rs17514846	15	91416550	A	C	0.5307	0.0908	5.078e-09	173160		1.01 (0.86-1.19)	0.912063
rs11642015	16	53802494	T	C	0.5779	0.082	1.853e-12	174917		1.14 (0.98-1.32)	0.0795481
rs890431	17	46686840	C	T	0.5746	0.0951	1.539e-09	174946		1.13 (0.96-1.34)	0.152064
rs2286525	17	59472123	A	G	0.4374	0.0688	2.083e-10	180894		1.11 (0.99-1.25)	0.0684636
rs9303509	17	64530887	A	C	0.3729	0.0633	3.913e-09	183769		1.00 (0.89-1.12)	0.985573
rs2847603	18	714118	C	T	0.5631	0.0699	8.015e-16	171088		1.04 (0.92-1.17)	0.561509
rs12459507	19	2224387	C	A	0.4484	0.0728	7.418e-10	171279		1.04 (0.91-1.18)	0.574275
rs6031431	20	42795152	G	A	0.4133	0.0674	8.933e-10	179003		1.10 (0.98-1.24)	0.102169
rs6021247	20	50108980	A	G	0.3671	0.0628	4.952e-09	183785		1.03 (0.92-1.16)	0.596543
rs2238787	22	19976406	A	G	0.481	0.0845	1.26e-08	169452		0.98 (0.84-1.13)	0.743735
rs5762862	22	29252732	A	G	0.424	0.066	1.313e-10	169465		1.22 (1.09-1.37)	0.000533421
a rs9266345 was used as a proxy SNP for PA statistics due to missing data in the Japanese PA dataset.
b Although the locus did not reach genome-wide statistical significance in the present GWAS meta-analysis (minimum P =1.4 × 10-7), it has previously been reported as a risk locus for PA (Naito et al., Ref. #4), supported by a plausible biological rationale.
